# Advancing Genotype-Phenotype Analysis through 3D Facial Morphometry: Insights from Cri-du-Chat Syndrome

**DOI:** 10.1101/2025.06.01.25327945

**Authors:** Michiel Vanneste, Harold Matthews, Yoeri Sleyp, Peter Hammond, Mark Shriver, Seth M. Weinberg, Mary L. Marazita, Susan Walsh, Benedikt Hallgrímsson, Ophir D Klein, Richard A Spritz, Kris Van Den Bogaert, Peter Claes, Hilde Peeters

**Affiliations:** Department of Human Genetics, KU Leuven, Leuven, Belgium; Medical Imaging Research Centre, University Hospitals Leuven, Leuven, Belgium; Department of Anthropology, Penn State University, University Park, PA, USA; Center for Craniofacial and Dental Genetics, Department of Oral and Craniofacial Sciences, School of Dental Medicine, University of Pittsburgh, Pittsburgh, PA, USA; Department of Human Genetics, School of Public Health, University of Pittsburgh, Pittsburgh, PA, USA; Department of Biology, Indiana University Purdue University Indianapolis, Indianapolis, IN, USA; Department of Cell Biology & Anatomy, Cumming School of Medicine, University of Calgary, Calgary, AB, Canada; Alberta Children’s Hospital Research Institute, Cumming School of Medicine, University of Calgary, Calgary, AB, Canada; McCaig Bone and Joint Institute, Cumming School of Medicine, University of Calgary, Calgary, AB, Canada; Department of Pediatrics, Cedars-Sinai Guerin Children’s, Los Angeles, CA 90048, USA; Department of Pediatrics, University of Colorado School of Medicine, Aurora, CO, USA; Center for Human Genetics, University Hospitals Leuven, Leuven, Belgium; Department of Electrical Engineering, ESAT/PSI, KU Leuven, Leuven, Belgium

## Abstract

**Purpose:** Facial dysmorphism is a feature of many monogenic disorders, and is important in diagnostics, variant interpretation and nosology. Nevertheless, comprehensively assessing the complex facial shape changes associated with specific syndromes remains challenging. Here, we present 3D morphometric approaches to overcome these limitations, utilizing Cri-du-Chat syndrome (CdCS) as a model.

**Methods:** We analyzed 3D facial photos from 24 individuals with CdCS, 4540 unaffected controls and 5 individuals with rare 5p15.33-15.32 deletions, incorporating two methods to account for age– and sex-related facial variation. We quantified phenotypic variation within and between groups and explored genotype-phenotype correlations in CdCS.

**Results:** We identified changes in the characteristic facial features of CdCS with age and found that facial shape in CdCS differed from controls in highly consistent directions, but with varying magnitudes of effect. 5p15.33-15.32 heterozygotes had non-specific dysmorphic features that were objectively different from those in CdCS, delineating multiple critical regions for facial dysmorphism on chromosome 5p.

**Conclusion:** This work explores 3D facial morphometry to complement the standard clinical assessment of facial dysmorphism. It provides insights into the genetic basis of facial shape in CdCS and highlights the potential of 3D morphometric techniques to facilitate clinical diagnostics, variant interpretation, and delineation of syndrome nosology.
