## Supplementary Data 2 for "Advancing Genotype-Phenotype Analysis through 3D Facial Morphometry: Insights from Cri-du-Chat Syndrome"

### Sheet: Sheet2
Supplementary Data 2: Control sample
Legend: For each dataset contributing to the control sample, information is provided regarding the self-reported sex and age distribution of the participants.
		PSU	PITT	IUPUI	Total
Sex	Male	528	734	236	1498
	Female	1334	1172	536	3042
Age	Range	18 - 69	3 - 40	7.2 - 69.1	3 - 69.1
	Mean	31.1	22.5	23	26.1
	Median	23	23	19.3	22
	Std. Dev.	14.6	9.1	9.2	12.4
