## Supplementary Data 3 for "Advancing Genotype-Phenotype Analysis through 3D Facial Morphometry: Insights from Cri-du-Chat Syndrome"

### Sheet: Sheet1
Supplementary Data 3: Matched controls.
Legend: For each individual of the Cri-du-Chat Syndrome (CdCS) Reference sample (CdCS_ID), this table provides the individuals age and self-reported sex (CdCS_Age, CdCS_Sex) as well as the ID (Control_ID), age (Control_Age) and sex (Control_Sex) of the matched control for that individual that was selected from the larger Control sample (n=4540). The difference and absolute difference in age betwe…
CdCS_ID	CdCS_Age (years)	CdCS_Sex	Control_ID	Control_Age (years)	Control_Sex	Age_Difference (years)	Absolute_Age_Difference
H104335	0-5	Female	C001	0-5	Female	-0.0438356	0.0438356
H110716	0-5	Male	C002	0-5	Male	0	0
H115940	6-10	Male	C003	6-10	Male	-0.00821918	0.00821918
H122111	0-5	Female	C004	0-5	Female	-0.0287671	0.0287671
H122311	0-5	Female	C005	0-5	Female	0	0
I084648	16-20	Male	C006	16-20	Male	0.00753425	0.00753425
I091532	16-20	Female	C007	16-20	Female	-0.0493151	0.0493151
I093220	11-15	Female	C008	11-15	Female	0.0630137	0.0630137
I104210	6-10	Male	C009	6-10	Male	0.0109589	0.0109589
I104933	6-10	Male	C010	6-10	Male	-0.00410959	0.00410959
I105918	6-10	Male	C011	6-10	Male	-0.0246575	0.0246575
I110605	11-15	Female	C012	11-15	Female	0.0191781	0.0191781
I113226	16-20	Male	C013	16-20	Male	0.183562	0.183562
I113746	16-20	Male	C014	16-20	Male	-0.00410959	0.00410959
I114624	16-20	Male	C015	16-20	Male	-0.0493151	0.0493151
I135253	21-25	Female	C016	21-25	Female	-0.00424658	0.00424658
I140027	21-25	Male	C017	21-25	Male	0.284932	0.284932
I142518	0-5	Female	C018	0-5	Female	-0.0369863	0.0369863
I143536	16-20	Male	C019	16-20	Male	-0.0254795	0.0254795
I160256	31-35	Male	C020	31-35	Male	-0.1	0.1
I161647	41-45	Female	C021	41-45	Female	-0.01	0.01
CU0720_1	6-10	Female	C022	6-10	Female	-0.0689498	0.0689498
F4I2	21-25	Female	C023	21-25	Female	0.03	0.03
F5I1	16-20	Male	C024	16-20	Male	0.0726027	0.0726027
					Mean (y)	0.00890791	0.0470738
					Median (y)	-0.00410959	0.0254795
					Standard deviation (y)	0.0804538	0.0651408
