## Supplementary Data 4 for "Advancing Genotype-Phenotype Analysis through 3D Facial Morphometry: Insights from Cri-du-Chat Syndrome"

### Sheet: Sheet1
Supplementary Data 4: Age correction
Legend: P-values from linear regressions of principal components (PC) on age (two-tailed t-test) . Per iteration, a matched control test sample (n = 24) was randomly selected from the larger control sample without repetition, their facial shapes were adjusted for the effects of age, age2 and sex using the coefficients of a partial least-squares regression model constructed on the remaining 4516 i…
Iteration	PC1	PC2	PC3	PC4	PC5	PC6	PC7	PC8	PC9	PC10	PC11	PC12	PC13	PC14	PC15	PC16	PC17	PC18	PC19	PC20
1	0.464463	0.868724	0.00557573	0.826135	0.0990969	0.293751	0.875649	0.804404	0.365227	0.135041	0.266548	0.556714	0.864356	0.688675	0.0449958	0.691459	0.313473	0.710795	0.67468
2	0.0565375	0.537364	0.903214	0.274213	0.641394	0.000188519	0.918692	0.396299	0.499535	0.658344	0.828817	0.734741	0.705638	0.841517	0.348328	0.517892	0.895168	0.492567	0.988127
3	0.112645	0.099264	0.756105	0.438994	0.811437	0.163464	0.596613	0.0397326	0.703557	0.139476	0.143181	0.425146	0.925076	0.711941	0.633203	0.218991	0.64057	0.379214	0.682484
4	0.481206	0.339291	0.105201	0.230675	0.0294838	0.317102	0.341128	0.859833	0.320807	0.290838	0.141472	0.663971	0.562541	0.481604	0.242595	0.267471	0.224906	0.584433	0.847249
5	0.362479	0.588526	0.524437	0.0841538	0.586356	0.178474	0.889212	0.711592	0.20376	0.0073637	0.703892	0.600689	0.0475956	0.946093	0.857124	0.91965	0.610472	0.428279	0.851551
6	0.201634	0.460843	0.340543	0.332459	0.89717	0.113543	0.552489	0.479491	0.74738	0.507085	0.352427	0.171487	0.277338	0.609962	0.423869	0.62086	0.777074	0.525003	0.438596
7	0.0304936	0.443786	0.428152	0.209003	0.863655	0.106122	0.0496915	0.432631	0.555136	0.239509	0.278274	0.814792	0.553135	0.404778	0.901967	0.615967	0.165479	0.48789	0.634616
8	0.693971	0.946693	0.210777	0.306479	0.117865	0.34067	0.00985614	0.42378	0.887565	0.937005	0.760301	0.483514	0.075015	0.37628	0.289728	0.489068	0.214816	0.882255	0.217045
9	0.337098	0.00478754	0.171785	0.55282	0.504327	0.166051	0.550039	0.0854297	0.899122	0.459829	0.651966	0.17901	0.314897	0.656698	0.583466	0.803379	0.467044	0.618924
10	0.0624435	0.514954	0.231633	0.745381	0.215277	0.110443	0.44075	0.585761	0.582897	0.398654	0.0372361	0.743124	0.338061	0.324081	0.31228	0.709047	0.240646	0.953348
11	0.997639	0.756573	0.14564	0.0200771	0.336914	0.196105	0.408316	0.567105	0.00632743	0.62274	0.685009	0.913524	0.782644	0.206737	0.369911	0.660379	0.834049	0.968324	0.680944
12	0.302823	0.515843	0.292794	0.168023	0.716354	0.227761	0.100408	0.791363	0.19357	0.963853	0.468789	0.52431	0.592248	0.128363	0.670003	0.276887	0.891909	0.171341
13	0.643122	0.454151	0.558478	0.0740488	0.472524	0.565206	0.268431	0.0628373	0.498171	0.223428	0.0896864	0.148659	0.92539	0.783344	0.775035	0.68447	0.76005	0.396726	0.0374796
14	0.0975308	0.9838	0.734607	0.460862	0.996467	0.00394551	0.951078	0.555347	0.651507	0.180884	0.960713	0.403551	0.75488	0.144743	0.261838	0.624908	0.829892	0.227886	0.141896
15	0.765878	0.95767	0.0705664	0.0396315	0.332681	0.233771	0.359902	0.902265	0.854726	0.465767	0.789496	0.716766	0.649834	0.232731	0.511866	0.255987	0.254153	0.0284124	0.267779
16	0.164784	0.0675555	0.957769	0.876696	0.961855	0.764949	0.722849	0.0761417	0.730798	0.167093	0.559995	0.824169	0.782567	0.175407	0.626423	0.385268	0.242759	0.524755	0.610778
17	0.660008	0.899118	0.289161	0.615445	0.625012	0.0817891	0.673981	0.265534	0.0138546	0.216597	0.912188	0.590182	0.179577	0.851079	0.265281	0.988012	0.8474	0.527254
18	0.412568	0.167081	0.445731	0.70075	0.265161	0.544805	0.19582	0.695559	0.0383771	0.396126	0.495894	0.0215513	0.96257	0.0539851	0.520583	0.712195	0.853643	0.70089	0.982339
19	0.741704	0.5366	0.269572	0.379708	0.942718	0.116775	0.248571	0.0346325	0.408104	0.0666408	0.683053	0.809391	0.895686	0.380178	0.239238	0.665896	0.679301	0.584029	0.582066
20	0.720629	0.168342	0.156239	0.828627	0.245378	0.875701	0.223551	0.600476	0.337096	0.554997	0.955516	0.391681	0.730201	0.312024	0.0942205	0.152561	0.189195	0.111207	0.936257
21	0.0983286	0.995044	0.844257	0.976223	0.000799802	0.927602	0.356765	0.591444	0.834994	0.425057	0.260753	0.796026	0.558902	0.831934	0.316355	0.515914	0.295619	0.387596
22	0.897817	0.334622	0.171883	0.0229731	0.918628	0.298705	0.748236	0.0068009	0.940489	0.452398	0.630939	0.534221	0.929634	0.704452	0.542021	0.937508	0.912091	0.196805	0.320489
23	0.435767	0.563924	0.476738	0.357238	0.824734	0.820385	0.184612	0.172219	0.369139	0.259231	0.941117	0.164463	0.204682	0.903584	0.221156	0.02158	0.677072	0.825489	0.669101
24	0.669184	0.535573	0.00588444	0.324675	0.691734	0.153915	0.872441	0.885828	0.0776578	0.341851	0.679209	0.932373	0.267357	0.790556	0.784588	0.0437906	0.707719	0.304207	0.500249
25	0.316177	0.596657	0.609707	0.118614	0.682049	0.751434	0.293268	0.132199	0.63135	0.0958532	0.145523	0.490108	0.21863	0.214965	0.742627	0.923425	0.0915804	0.878824
26	0.741172	0.2615	0.864018	0.959245	0.935966	0.533083	0.917889	0.965821	0.600451	0.236623	0.605694	0.418065	0.908932	0.00575037	0.807197	0.902864	0.0352519	0.228204	0.710119
27	0.449355	0.772229	0.278808	0.964613	0.922432	0.0361229	0.794422	0.560294	0.56936	0.943147	0.732226	0.273003	0.215824	0.283992	0.751464	0.210047	0.0199912	0.190737	0.53729
28	0.0569593	0.485617	0.856557	0.552646	0.797141	0.666988	0.311297	0.310138	0.346491	0.961313	0.739702	0.355134	0.434074	0.454782	0.890793	0.896471	0.661355	0.0183978
29	0.0105177	0.230968	0.929951	0.877419	0.562788	0.0338893	0.873158	0.998457	0.637306	0.70615	0.671208	0.0120428	0.941464	0.7831	0.372633	0.620066	0.488235	0.617398	0.17664
30	0.0536847	0.0587102	0.430603	0.629875	0.86305	0.392831	0.996797	0.224071	0.493188	0.96518	0.272684	0.541064	0.511968	0.109665	0.637327	0.920633	0.25286	0.763371	0.561723
31	0.203966	0.00293257	0.532135	0.0304963	0.793235	0.716682	0.496104	0.188332	0.952956	0.725425	0.760099	0.233319	0.11069	0.796568	0.834238	0.679984	0.823001	0.478976	0.522396
32	0.587751	0.397002	0.220133	0.872942	0.243989	0.0564593	0.350949	0.209976	0.353009	0.344982	0.0709637	0.902191	0.548287	0.83862	0.337299	0.713966	0.698554	0.136579	0.3064
33	0.494326	0.0932466	0.343216	0.787152	0.844879	0.840733	0.373032	0.826952	0.167783	0.603185	0.0632085	0.659383	0.0490589	0.0937081	0.409263	0.564627	0.439132	0.437277
34	0.124278	0.944512	0.521733	0.491174	0.245549	0.30831	0.409977	0.115247	0.605891	0.328198	0.146288	0.358181	0.808742	0.44955	0.964395	0.590338	0.32228	0.645161
35	0.53917	0.205952	0.388583	0.0919063	0.544377	0.173347	0.730823	0.908093	0.247957	0.694743	0.244609	0.609122	0.214002	0.264155	0.40862	0.970328	0.131702	0.841497	0.506844
36	0.733626	0.108097	0.50953	0.0932724	0.19635	0.818983	0.874994	0.128399	0.432433	0.696301	0.914057	0.0736377	0.970348	0.64645	0.0508005	0.357377	0.856039	0.774488	0.58981
37	0.112856	0.322196	0.842988	0.697653	0.956107	0.315946	0.289678	0.948896	0.577439	0.649459	0.41461	0.699486	0.565007	0.21284	0.154717	0.00140703	0.540502	0.342285	0.481208
38	0.907511	0.462511	0.594809	0.237231	0.693759	0.788954	0.0645527	0.107662	0.16733	0.150883	0.579147	0.871852	0.0409567	0.631372	0.851433	0.475968	0.404149	0.186971	0.99741
39	0.947407	0.660246	0.214646	0.279498	0.188776	0.638922	0.312035	0.357434	0.247466	0.0410349	0.29827	0.976702	0.0364595	0.771201	0.450019	0.398612	0.187705	0.35662	0.79353
40	0.444001	0.314137	0.959148	0.631128	0.0062884	0.853367	0.601267	0.25532	0.229726	0.821202	0.356646	0.651791	0.839823	0.46149	0.870446	0.0572262	0.346559	0.124455	0.705735
41	0.298984	0.178886	0.702031	0.982812	0.038098	0.656526	0.0130587	0.402471	0.55694	0.713381	0.704197	0.594738	0.185335	0.596655	0.68771	0.0577912	0.581764	0.625095	0.295431
42	0.387304	0.692036	0.514119	0.491115	0.793256	0.649556	0.758122	0.805714	0.510321	0.924446	0.788405	0.768053	0.157041	0.02824	0.418761	0.835509	0.979096	0.000145545	0.9124
43	0.367563	0.0775505	0.495559	0.346098	0.556086	0.807111	0.674661	0.609042	0.0703586	0.285554	0.850752	0.0912473	0.500154	0.743073	0.893528	0.498075	0.698819	0.257705	0.914068
44	0.213051	0.0914317	0.77488	0.298267	0.592175	0.213774	0.192187	0.878381	0.489118	0.651195	0.48664	0.144143	0.920455	0.975183	0.0630319	0.325877	0.775356	0.143436	0.681524
45	0.14896	0.709295	0.526414	0.820189	0.273257	0.477335	0.217749	0.464259	0.296084	0.132454	0.737754	0.586514	0.0627639	0.5318	0.32832	0.030654	0.89251	0.584672	0.420138
46	0.516911	0.968728	0.10208	0.15912	0.121885	0.55338	0.359848	0.753554	0.25525	0.527903	0.750121	0.0203223	0.168801	0.333121	0.218278	0.616429	0.581764	0.903458	0.41669
47	0.923088	0.494264	0.295704	0.933533	0.925865	0.162469	0.783532	0.353448	0.92832	0.313587	0.0618683	0.146854	0.496049	0.491192	0.815374	0.67884	0.850763	0.102763	0.755453
48	0.0198752	0.147289	0.61215	0.280615	0.109881	0.814046	0.815425	0.62033	0.682974	0.0514215	0.215862	0.754863	0.0786439	0.381703	0.734919	0.77487	0.410281	0.710011	0.713109
49	0.320657	0.620271	0.181258	0.00729848	0.338114	0.59147	0.0720816	0.167176	0.647507	0.78837	0.284793	0.529224	0.324073	0.851236	0.730647	0.365196	0.527112	0.51658	0.240737
50	0.609089	0.167051	0.907727	0.223411	0.25441	0.598356	0.159821	0.0662279	0.370978	0.312674	0.896877	0.859236	0.96072	0.518107	0.674261	0.189552	0.737625	0.046554
51	0.689914	0.173696	0.326454	0.688451	0.160915	0.337519	0.847804	0.0789463	0.386557	0.28336	0.897308	0.960938	0.369117	0.0769594	0.100721	0.626886	0.518594	0.8862	0.743475
52	0.195202	0.0895761	0.0668948	0.571761	0.612866	0.354104	0.726183	0.340493	0.254982	0.947694	0.638407	0.313649	0.602352	0.42304	0.973889	0.424278	0.134661	0.0958996	0.1612	0.496216
53	0.194623	0.913898	0.747273	0.0950339	0.762103	0.51398	0.249339	0.319524	0.0016058	0.108683	0.498277	0.973027	0.346059	0.88352	0.885126	0.553539	0.440486	0.578141
54	0.719099	0.000439247	0.569475	0.78372	0.0918421	0.176113	0.778051	0.204821	0.776541	0.316413	0.998222	0.625702	0.516574	0.156021	0.666501	0.759298	0.754947	0.65346	0.376288	0.785705
55	0.47863	0.810287	0.0830195	0.278762	0.239406	0.0676179	0.647897	0.542605	0.880253	0.139419	0.559364	0.806152	0.380093	0.41752	0.789579	0.967631	0.443882	0.55754
56	0.462087	0.648922	0.345409	0.200134	0.712148	0.960701	0.00511883	0.842412	0.401616	0.269218	0.222001	0.618125	0.86036	0.467515	0.183864	0.326384	0.383513	0.665536	0.969006
57	0.204282	0.612032	0.272629	0.899381	0.970024	0.828861	0.251076	0.431055	0.532656	0.136935	0.485254	0.0253445	0.294381	0.213938	0.163565	0.312907	0.15234	0.510652	0.648549	0.642038
58	0.125903	0.768605	0.235973	0.726834	0.51689	0.41567	0.92037	0.620869	0.0942913	0.149217	0.0907828	0.777548	0.483455	0.440524	0.703895	0.372391	0.345237	0.227318	0.0978081
59	0.707331	0.0635716	0.0914818	0.939624	0.884272	0.96349	0.441459	0.146822	0.445502	0.112936	0.296442	0.0290746	0.928456	0.618628	0.331832	0.833684	0.640175	0.884957	0.448372
60	0.458164	0.0811561	0.546707	0.684078	0.266826	0.00985224	0.336271	0.978165	0.146306	0.135478	0.365815	0.179866	0.485864	0.69577	0.995809	0.937714	0.977727	0.936387
61	0.216937	0.325691	0.643433	0.762193	0.788672	0.225861	0.776358	0.523059	0.498198	0.689933	0.205881	0.722521	0.20098	0.28581	0.0195292	0.41635	0.257409	0.244901	0.598617
62	0.386361	0.653445	0.197907	0.0162059	0.739313	0.913993	0.572489	0.869709	0.669515	0.809885	0.484974	0.924462	0.0242283	0.559694	0.627835	0.825283	0.495364	0.880372	0.181467
63	0.143523	0.561248	0.0486663	0.026327	0.401405	0.546085	0.264568	0.278586	0.751471	0.808035	0.623084	0.70017	0.451008	0.460856	0.470128	0.472677	0.34202	0.888069	0.8943
64	0.99282	0.0437507	0.304946	0.79781	0.626349	0.999121	0.401019	0.00335245	0.680119	0.702911	0.305951	0.494764	0.368768	0.777204	0.237199	0.259002	0.386866	0.585048	0.94769
65	0.622501	0.534352	0.856232	0.0575921	0.00273805	0.962538	0.753749	0.703631	0.582068	0.700469	0.847232	0.92076	0.53449	0.833207	0.892065	0.767989	0.226599	0.883285	0.0100707
66	0.220408	0.325105	0.386786	0.00899879	0.531518	0.396117	0.747291	0.978211	0.479126	0.673606	0.521543	0.632883	0.206948	0.667194	0.577549	0.99115	0.273824	0.0538969
67	0.661734	0.0875613	0.609669	0.0087958	0.337774	0.641056	0.998412	0.272643	0.467549	0.56008	0.881721	0.463427	0.767153	0.512559	0.858608	0.939269	0.632835	0.299037	0.00585876
68	0.0682583	0.531495	0.676446	0.915231	0.135808	0.55768	0.946765	0.208541	0.923099	0.761475	0.783118	0.839132	0.654091	0.841969	0.839078	0.134308	0.278	0.211947	0.299265
69	0.018162	0.754484	0.574287	0.96794	0.857752	0.594177	0.817756	0.707481	0.42916	0.867692	0.00647898	0.984741	0.690905	0.341594	0.0288744	0.18239	0.83695	0.735397
70	0.0264222	0.0648035	0.675444	0.982685	0.648523	0.80687	0.276643	0.9677	0.00991819	0.720739	0.196919	0.960615	0.778039	0.667271	0.926501	0.47943	0.304492	0.690848
71	0.160172	0.031733	0.270069	0.0587383	0.220404	0.710192	0.727226	0.697204	0.817201	0.64416	0.0349275	0.421091	0.808676	0.956965	0.896037	0.639328	0.845921	0.192442	0.942329
72	0.308492	0.361379	0.22664	0.0259087	0.683	0.929168	0.147945	0.767621	0.383994	0.0552889	0.387985	0.28865	0.269972	0.920256	0.198977	0.477658	0.802539	0.428482
73	0.0384128	0.172334	0.498855	0.418811	0.738628	0.131882	0.60308	0.455575	0.507988	0.808226	0.560549	0.881939	0.909913	0.410914	0.860189	0.206994	0.749843	0.316715
74	0.405728	0.249493	0.241699	0.574593	0.981313	0.5266	0.0707769	0.0661338	0.862913	0.423011	0.622942	0.0691332	0.225534	0.487343	0.0462796	0.340717	0.954983	0.769269
75	0.524457	0.640262	0.471347	0.0678937	0.60822	0.420648	0.813641	0.0504406	0.235834	0.166705	0.836651	0.0461536	0.165296	0.217143	0.985732	0.339018	0.346409	0.636158	0.50077
76	0.558057	0.732415	0.0695218	0.26801	0.849025	0.418511	0.0755744	0.307817	0.611239	0.0463347	0.824933	0.641255	0.681971	0.036636	0.900497	0.307885	0.757088	0.75163	0.549714
77	0.0322914	0.85354	0.399379	0.17266	0.621499	0.718367	0.25749	0.0110959	0.687484	0.357097	0.763236	0.537354	0.808341	0.304336	0.359337	0.977857	0.828217	0.989621	0.711769
78	0.388295	0.924414	0.805814	0.350755	0.499848	0.546407	0.0201502	0.0746938	0.958234	0.503418	0.398548	0.544167	0.843843	0.743828	0.290177	0.39169	0.273457	0.318304	0.237348
79	0.907035	0.232863	0.645339	0.793745	0.382257	0.00069355	0.820253	0.342447	0.416392	0.866777	0.312169	0.318831	0.535753	0.547024	0.712237	0.717566	0.125901	0.831562	0.499518
80	0.219963	0.951497	0.728459	0.585381	0.0880813	0.416648	0.17422	0.387254	0.649872	0.271487	0.259317	0.342288	0.0755786	0.643172	0.569846	0.307475	0.244311	0.576211
81	0.281496	0.547027	0.168753	0.74167	0.95531	0.864349	0.684974	0.719598	0.0384386	0.687382	0.199657	0.882729	0.40702	0.0688571	0.464695	0.306387	0.232275	0.493623	0.200183
82	0.250185	0.221202	0.138849	0.910523	0.00202034	0.356015	0.201369	0.194827	0.918581	0.639131	0.833143	0.870501	0.414616	0.792082	0.188839	0.216846	0.688921	0.945109
83	0.304448	0.962872	0.789898	0.735789	0.0236659	0.419466	0.0225185	0.930032	0.933014	0.314198	0.308337	0.467999	0.0911656	0.303747	0.518941	0.982226	0.495302	0.177071
84	0.40263	0.768404	0.750213	0.222021	0.39294	0.94435	0.778703	0.834285	0.583604	0.542445	0.0853782	0.134951	0.33737	0.864964	0.00717984	0.869153	0.096347	0.942388	0.253525
85	0.965463	0.160284	0.0600103	0.5132	0.64715	0.746063	0.643355	0.889765	0.534453	0.916283	0.35542	0.844923	0.15141	0.0224452	0.255055	0.276206	0.795722	0.142849
86	0.118752	0.735777	0.598554	0.448343	0.918202	0.624902	0.916061	0.342753	0.877272	0.842495	0.0515391	0.388837	0.814119	0.181639	0.309267	0.0888675	0.322417	0.0470203
87	0.0652438	0.305871	0.631862	0.7721	0.983628	0.613836	0.478929	0.0265657	0.114377	0.439846	0.922239	0.552368	0.846933	0.140479	0.110921	0.978289	0.618874	0.650437	0.582668	0.140233
88	0.822161	0.570498	0.402994	0.51268	0.179141	0.374274	0.946509	0.608123	0.775023	0.133023	0.821797	0.383227	0.000682536	0.561564	0.242155	0.469484	0.238459	0.81326	0.855627
89	0.0886622	0.131574	0.000763144	0.383267	0.530453	0.371257	0.876179	0.49132	0.411452	0.36865	0.368228	0.731505	0.329658	0.389349	0.73697	0.79833	0.399154	0.780329	0.850614	0.849464
90	0.0358304	0.0399393	0.435511	0.931853	0.0103014	0.754412	0.753059	0.967464	0.420267	0.960321	0.971113	0.291969	0.345052	0.609984	0.658416	0.749672	0.405843	0.277353	0.970718
91	0.870319	0.988516	0.837556	0.00153823	0.835812	0.342306	0.654779	0.232671	0.819553	0.65539	0.0627539	0.0892438	0.642451	0.690882	0.271113	0.208058	0.700694	0.538135	0.858552
92	0.0548737	0.485146	0.836496	0.953128	0.104025	0.653864	0.136023	0.79932	0.717825	0.774375	0.559168	0.950018	0.311238	0.524817	0.972299	0.244512	0.190437	0.132242	0.363162
93	0.972435	0.86342	0.0349362	0.00487079	0.572007	0.66584	0.114373	0.420428	0.594697	0.227998	0.489192	0.65009	0.691935	0.105329	0.821189	0.574095	0.491509	0.435363	0.744783
94	0.466079	0.0179965	0.228653	0.58642	0.553922	0.188674	0.0432576	0.405717	0.547284	0.681067	0.136115	0.87523	0.283573	0.807737	0.96953	0.776336	0.364124	0.264508	0.834119
95	0.0581118	0.289963	0.377917	0.245199	0.154108	0.960344	0.412624	0.412436	0.0692738	0.0463393	0.427909	0.957625	0.76418	0.97518	0.361883	0.26745	0.570061	0.859515	0.719458
96	0.0172524	0.617542	0.960061	0.389706	0.855022	0.205874	0.0393938	0.63996	0.205178	0.551148	0.558528	0.506662	0.429804	0.680441	0.0322709	0.689595	0.79355	0.679725	0.377696
97	0.128558	0.881141	0.0741739	0.132489	0.324711	0.502074	0.108004	0.0419236	0.504163	0.405998	0.980884	0.178041	0.986338	0.25519	0.903917	0.822059	0.824016	0.159737	0.599593
98	0.45617	0.102002	0.194651	0.88001	0.242095	0.0760053	0.0152715	0.13242	0.373156	0.954138	0.636094	0.401007	0.67567	0.366913	0.326911	0.8916	0.813084	0.935211	0.783141
99	0.602544	0.285649	0.00202771	0.77956	0.251919	0.787556	0.985693	0.138298	0.944696	0.490509	0.555081	0.390188	0.558648	0.667469	0.10663	0.439087	0.926061	0.916991	0.527604
100	0.284228	0.128869	0.689123	0.0909186	0.53984	0.498257	0.172433	0.149035	0.0285823	0.631816	0.952018	0.921564	0.206032	0.699282	0.361664	0.387717	0.743313	0.788991	0.275683
