## Supplementary Data 5 for "Advancing Genotype-Phenotype Analysis through 3D Facial Morphometry: Insights from Cri-du-Chat Syndrome"

### Sheet: Sheet1
Supplementary Data 5: Clinical characteristics of the five 5p15.33-15.32del heterozygotes.
Legend: Table containing additional clinical data of the five 5p15.33-15.32del heterozygotes. NA = Not assessed/Not available; TIQ = Total IQ; VIQ = verbal IQ; PIQ = performance IQ; ADHD = Attention Deficit Hyperactivity Disorder; ASD = Autism Spectrum Disorder.
Patient ID	1:I-2	1:II-2	2:II-1	3:I-1	3:II-2
Age at assessment (y)	46-50	10-15	16-20	56-60	30-35
Sex	Female	Male	Male	Male	Female
Pregnancy
Ultrasound abnormalities	No	Vanishing twin	No	NA	No
Gestational age (w)	40	32	38	NA	41
Birth weight (g)	4500	2010	3000	NA	2400
Congenital anomalies/neonatal health problems	Kidney	Spastic diplegia	Projectile vomiting, no pyloric stenosis	NA	No
High pitched cry as infant	NA	Yes	Yes	NA	No
Development
Motor delay	No	Yes	Mild	Mild	Yes
Speech delay	No	No	Mild	Mild	Yes
IQ	NA	VIQ 117, PIQ 81	TIQ 93, VIQ 101, PIQ 87	NA	NA
Education	Attended special education	Learning difficulties, attending regular education	Learning difficulties, attending regular education		Attended special education
Behaviour
ADHD	No	Yes	Yes	No	No
ASD	No	No	Yes	No	Yes
Other	Anxiety, hypersensitivity	Sensitive, history of verbal aggression	No	No	No
Feeding
Feeding difficulties	NA	Yes	Yes	NA	No
Nasogastric tube feeding	NA	Yes	No	NA	No
Hearing
Chronic otitis with effusion	No	No	No	No	No
Hyperacusis	No	No	No	No	No
Other	No	No	No	No	Unilateral hearing loss
Visual
Cataract	No	No	No	No	No
Glaucoma	No	No	No	No	No
Myopia	No	No	No	No	No
Other	No	Strabismus, cognitive visual impairment	Strabismus, cognitive visual impairment, myopia	No	No
MRI brain	NA	Bilateral leukoencephalopathy with cystic lesions in the left parietal and frontal lobes	NA	NA	FLAIR hyperintensity in right parietal lobe, hydrocephaly
Biometry
Height (cm)	180	158	178	180	169
Weight (kg)	73	58	96	99	61
Head circumference (cm)	57	57	59	NA	55
Other	No	Henoch-Schonlein vasculitis between 0-5 yo	Asthma, accessory nipple	No	Seizures at childhood, hydrocephaly for which VP drain
