## Supplementary Data 6 for "Advancing Genotype-Phenotype Analysis through 3D Facial Morphometry: Insights from Cri-du-Chat Syndrome"

### Sheet: Sheet1
Supplementary Data 6: Cosine similarity to the CdCS phenotype
Legend: Table containing the asymptotic p-values from pairwise comparisons of the cosine similarities of different groups to the mean phenotype of the Cri-du-Chat (CdCS) reference cohort, using a two-sample Kolmogorov-Smirnov test. Asterisks indicate P-values that reach statistical significance after Bonferroni correction.
Compared groups	Full face p-value	Midface p-value
CdCs reference and controls	4.0x10-15*	1.1x10-12*
CdCS reference and 5p15.33-15.32del	0.0010*	0.0010*
5p15.33-15.32del and controls	0.9337	0.7356
